# A phenotypic spectrum of autism is attributable to the combined effects of rare variants, polygenic risk and sex

**DOI:** 10.1101/2021.03.30.21254657

**Authors:** D Antaki, A Maihofer, M Klein, J Guevara, J Grove, Caitlin Carey, O Hong, MJ Arranz, A Hervas, C Corsello, AR Muotri, LM Iakoucheva, E Courchesne, K Pierce, JG Gleeson, E Robinson, CM Nievergelt, J Sebat

## Abstract

The genetic etiology of autism spectrum disorder (ASD) is multifactorial with contributions from rare variants, polygenic risk, and sex. How combinations of factors determine risk for ASD is unclear. In 11,313 ASD families (N = 37,375 subjects), we investigated the effects rare and polygenic risk individually and in combination. We show that genetic liability for ASD differs by sex, with females having a greater polygenic load, and males having a lower liability threshold as evident by a negative correlation of rare and polygenic risk. Multiple genetic factors were associated with differing sets of behavioral traits with effects that differed by sex. Furthermore, the correlation of parental age with genetic risk for ASD was attributable to *de novo* mutations and sex-biased effects of inherited risk in parents. Our results demonstrate that a phenotypic spectrum of ASD is attributable to the relative loadings and gene-by-sex effects of rare and common variation.
