## Supplemental Tables for "A phenotypic spectrum of autism is attributable to the combined effects of rare variants, polygenic risk and sex": SupplementaryTable4v2.xlsx

### Sheet: Legend
Table S4. Polygenic TDT Results
Column	Description
PS	Polygenic Score that is being tested (Psasd, PSsz, Psea)
ASD Mean	Mean of the differences between offspring polygenic risk score and the midparent polygenic risk score for cases
ASD 95% CI	95% confidence interval of the differences between offspring polygenic risk score and the midparent score for cases
ASD Samples	Number of cases
ASD P-value	P-value, one-sample T-test with a mean of 0
Control Mean	Mean of the differences between offspring polygenic risk score and the midparent polygenic risk score for controls
Control 95% CI	95% confidence interval of the differences between offspring polygenic risk score and the midparent score for controls
Control Samples	Number of controls
Control P-value	P-value, one-sample T-test with a mean of 0

### Sheet: pTDT Results
PS	ASD Mean	ASD 95% CI	ASD Samples	ASD P-value	Control Mean	Control 95% CI	Control Samples	Control P-value
PS ASD Child-Midparent	9.85352e-06	1.67265e-06	5247	1.74607e-30	-2.22256e-06	2.13681e-06	3054	0.0414938
PS SCZ Child-Midparent	2.22504e-06	9.40021e-07	5247	3.56329e-06	-1.11687e-06	1.25019e-06	3054	0.079935
PS EA Child-Midparent	1.01536e-06	2.06912e-07	5247	9.92926e-22	-1.07518e-07	2.62499e-07	3054	0.421976
