## Supplemental Tables for "A phenotypic spectrum of autism is attributable to the combined effects of rare variants, polygenic risk and sex": SupplementaryTable5v2.xlsx

### Sheet: Legend
Table S5. Correlations of genetic burden to case status and odds ratios for model scores
Table	Description
Results Fig2A	Variance in case-control status explained 6 genetic factors individually and in combination
Comparison of the effect size of PSASD across 3 cohorts	Variance (r2) in case status explained by PSASD varied between 1% (in SPARK) to 2.4% (in REACH)
Results Fig2B	Comparison of effect sizes for multivariate regression models of rare, polygenic and the rare + PS combined genomic risk score (GRS)
logOR comparison Fig2B	Effect sizes for the GRS were 41-42% greater than the effect size for the combined rare or PS risk scores
Column definitions for Results Fig2B
Column	Description
Score	Model scores used for the analysis
Decile	Decile threshold for the scores
Odds Ratio	Odds ratios of cases to controls that have a score at or above the decile threshold
Odds Ratio Lower 95% CI	Lower bounds of the 95% confidence interval for the odds ratio
Odds Ratio Upper 95% CI	Upper bounds of the 95% confidence interval for the odds ratio
ChiSq P-Value	Chi Squared P-value
Cases > Decile Threshold	Number of cases with scores at or above the decile threshold
Controls > Decile Threshold	Number of controls with scores at or above the decile threshold
Cases Total	Number of cases
Controls Total	Number of controls

### Sheet: Results Fig2A
Model	r2	Lower 95% CI	Upper 95% CI	P-Value	Standard Error
All Combined	0.0332545	0.0245808	0.0412143	1.13868e-46	0.0043155
PS Combined	0.0154062	0.0099519	0.0213992	1.07463e-22	0.00298285
Rare Combined	0.0179476	0.0120067	0.0242291	1.82308e-26	0.00321868
PS ASD	0.00991417	0.00574453	0.0151038	1.93324e-16	0.00237075
PS EA	0.00511843	0.00234977	0.00903613	3.52983e-09	0.00172368
PS SCZ	0.00192855	0.000388222	0.00459835	0.000292117	0.00109851
dnLoF	0.0151408	0.00993745	0.0212038	2.51683e-24	0.00289482
dnMIS	0.00252292	0.000664199	0.00546629	3.42143e-05	0.001266
inhLoF	0.000770654	2.28123e-05	0.00268967	0.0220682	0.000705951

### Sheet: PSasd effect size in 3 cohorts
Model	r2	P-Value
REACH	0.0244372	0.0158383
SSC	0.0115703	7.49939e-09
SPARK	0.00963289	2.32539e-09
combined	0.00991417	1.93324e-16

### Sheet: Results Fig2B
Risk score	Decile	Cases > Decile Threshold	Controls > Decile Threshold	Cases Total	Controls Total	Odds Ratio	Odds Ratio Lower 95% CI	Odds Ratio Upper 95% CI	ChiSq P-Value
GRS	1	5247	3054	5247	3054	1	0.938862	1.06512	1
GRS	2	4827	2643	5247	3054	1.06301	0.996005	1.13453	0.0683117
GRS	3	4343	2297	5247	3054	1.10049	1.02873	1.17726	0.0056663
GRS	4	3863	1947	5247	3054	1.15483	1.07631	1.23907	6.59564e-05
GRS	5	3373	1607	5247	3054	1.22168	1.13421	1.3159	1.38743e-07
GRS	6	2862	1288	5247	3054	1.29334	1.19454	1.40031	2.4266e-10
GRS	7	2346	974	5247	3054	1.40193	1.2851	1.52938	2.83769e-14
GRS	8	1780	710	5247	3054	1.45922	1.3233	1.60909	3.54896e-14
GRS	9	1234	426	5247	3054	1.68602	1.49712	1.89876	5.01505e-18
GRS	10	656	174	5247	3054	2.19438	1.84581	2.60878	1.3539e-19
PRS	1	5247	3054	5247	3054	1	0.938862	1.06512	1
PRS	2	4802	2668	5247	3054	1.0476	0.981633	1.11799	0.166124
PRS	3	4306	2334	5247	3054	1.07382	1.00394	1.14856	0.0396408
PRS	4	3807	2003	5247	3054	1.10627	1.03135	1.18662	0.00502526
PRS	5	3307	1673	5247	3054	1.15053	1.06866	1.23866	0.00021069
PRS	6	2807	1343	5247	3054	1.21653	1.12428	1.31635	1.20537e-06
PRS	7	2271	1049	5247	3054	1.26008	1.1566	1.37283	1.35441e-07
PRS	8	1737	753	5247	3054	1.34265	1.2192	1.4786	2.29955e-09
PRS	9	1163	497	5247	3054	1.36201	1.21513	1.52666	1.20965e-07
PRS	10	601	229	5247	3054	1.52756	1.30351	1.79011	1.70735e-07
RVRS	1	5247	3054	5247	3054	1	0.938862	1.06512	1
RVRS	2	4781	2689	5247	3054	1.03487	0.969765	1.10435	0.30899
RVRS	3	4311	2329	5247	3054	1.07737	1.00724	1.15239	0.0313063
RVRS	4	3834	1976	5247	3054	1.12934	1.05272	1.21153	0.000735513
RVRS	5	3318	1662	5247	3054	1.16199	1.07923	1.2511	7.33048e-05
RVRS	6	2750	1400	5247	3054	1.14331	1.0572	1.23642	0.00085755
RVRS	7	2255	1065	5247	3054	1.23241	1.13148	1.34234	1.78766e-06
RVRS	8	1712	778	5247	3054	1.2808	1.16383	1.40953	4.46381e-07
RVRS	9	1180	480	5247	3054	1.43087	1.27529	1.60541	1.10237e-09
RVRS	10	650	180	5247	3054	2.10184	1.77147	2.49381	5.77344e-18

### Sheet: logOR comparison Fig2B
Effect sizes for the combined GRS across score thresholds was 41-42% greater on average than those of the rare-combined and PS-combined models
score threshold	log10 odds ratio			Percent increase in effect size
Decile	RVRS	PRS	GRS	GRS vs RVRS	GRS vs PRS
1	0	0	0	0	0
2	0.0148859	0.0201943	0.0265381	0.782767	0.314138
3	0.0323665	0.0309311	0.0415868	0.284872	0.344496
4	0.0528231	0.0438599	0.0625167	0.18351	0.425373
5	0.0652033	0.0608962	0.0869584	0.33365	0.427977
6	0.0581626	0.0851244	0.111712	0.920679	0.312336
7	0.0907549	0.1004	0.146727	0.616739	0.46143
8	0.107482	0.127963	0.16412	0.526948	0.282557
9	0.155599	0.134181	0.226864	0.458004	0.690724
10	0.322599	0.183997	0.341313	0.0580093	0.85499
			Average	0.416518	0.411402
