## Supplemental Tables for "A phenotypic spectrum of autism is attributable to the combined effects of rare variants, polygenic risk and sex": SupplementaryTable6v2.xlsx

### Sheet: Legend
Table S6. Genetic correlation of rare variants and polygenic scores and gene-by-sex interactions
Table	Description
Results Fig4B	Genetic correlations of rare variants and polygenic scores and gene-by-sex interactions
Column	Description
Y	Dependent variable
X	Independent variable
Male Estimate	Model estimate conditioned on male offspring
Male P-value	P-value for the model conditioned on male offspring
Male r2	Goodness of Fit for the model conditioned on male offspring
Male Correlation	Correlation of the two variables for the model conditioned on male offspring
Female Estimate	Same as Male Estimate but model conditioned on female offspring
Female P-value	Same as Male P-value but model conditioned on female offspring
Female r2	Same as Male r2 but model conditioned on female offspring
Female Correlation	Same as Male Correlation but model conditioned on female offspring
Combined Estimate	Estimate for the model without conditioning on sex
Combined P-value	P-value for the model without conditioning on sex
Combined r2	Goodness of Fit for the model without conditioning on sex
Combined Correlation	Correlation of the two variables for the model without conditioning on sex
Gene by Sex Interaction P-value	P-value for the interaction between the dependent variable and sex

### Sheet: Reults Fig4B
Y	X	Male Estimate	Male P-value	Male r2	Male Correlation	Female Estimate	Female P-value	Female r2	Female Correlation	Combined Estimate	Combined P-value	Combined r2	Combined Correlation	Gene by Sex Interaction P-value
dnMIS	pTDT.ASD.Dev	-58	0.22	0.00027	-0.014	45	0.55	0.00014	0.022	-28	0.48	5.9e-05	-0.0036	0.13
dnMIS	pTDT.SCZ.Dev	-59	0.48	8.8e-05	-0.0086	140	0.28	0.00045	0.026	-1.2	0.99	3.8e-08	0.0017	0.16
dnMIS	pTDT.EA.Dev	390	0.3	0.00019	0.015	-990	0.095	0.0011	-0.025	0.66	1	5.1e-10	0.0029	0.078
dnMIS	PS.Combined.Score	-0.0018	0.54	6.5e-05	-0.0054	-0.00042	0.93	3.3e-06	0.011	-0.0013	0.59	3.4e-05	-0.00052	0.55
dnLoF	pTDT.ASD.Dev	-70	0.14	0.00037	-0.012	-16	0.84	1.6e-05	0.019	-50	0.22	0.00018	-0.0024	0.27
dnLoF	pTDT.SCZ.Dev	-150	0.072	0.00056	-0.021	240	0.069	0.0013	0.044	-32	0.65	2.4e-05	-0.00065	0.0074
dnLoF	pTDT.EA.Dev	-700	0.07	0.00057	-0.02	830	0.18	0.00068	0.038	-230	0.49	5.8e-05	-0.002	0.019
dnLoF	PS.Combined.Score	-0.0074	0.012	0.0011	-0.024	0.0043	0.37	0.00031	0.042	-0.0037	0.14	0.00026	-0.0035	0.0096
inhLoF	pTDT.ASD.Dev	47	0.78	1.4e-05	0.0076	8.6	0.97	4.8e-07	0.0067	31	0.82	6e-06	0.0082	0.89
inhLoF	pTDT.SCZ.Dev	-340	0.25	0.00023	-0.013	140	0.74	4.2e-05	0.012	-180	0.45	6.7e-05	-0.0052	0.33
inhLoF	pTDT.EA.Dev	770	0.57	5.7e-05	0.0087	140	0.94	2.1e-06	0.0013	610	0.58	3.6e-05	0.0075	0.85
inhLoF	PS.Combined.Score	0.0019	0.85	6.1e-06	0.006	0.0018	0.91	5.6e-06	0.0085	0.0018	0.83	5.7e-06	0.0067	0.93
Rare.Combined.Score	pTDT.ASD.Dev	-350	0.1	0.00047	-0.014	-28	0.93	2.7e-06	0.025	-240	0.18	0.00022	-0.0019	0.17
Rare.Combined.Score	pTDT.SCZ.Dev	-840	0.024	0.00087	-0.027	700	0.22	0.00057	0.034	-370	0.24	0.00017	-0.0076	0.013
Rare.Combined.Score	pTDT.EA.Dev	-2400	0.16	0.00034	-0.014	910	0.73	4.4e-05	0.021	-1300	0.36	9.8e-05	-0.0028	0.18
Rare.Combined.Score	PS.Combined.Score	-0.033	0.0098	0.0011	-0.024	0.0076	0.71	5.2e-05	0.037	-0.02	0.063	0.00041	-0.0057	0.022
