## Supplemental Tables for "A phenotypic spectrum of autism is attributable to the combined effects of rare variants, polygenic risk and sex": SupplementaryTable7.xlsx

### Sheet: Legend
Table name	description
Summary Table	A summary of the number subjects that were included in analysis genetic/phenotype correlations. Analysis was restricted to subjects of european ancestry based on SNP-derived principal components
Results Fig. 5	Correlations of genetic factors with behavioral traits in cases, sibling controls and parents. Summary scores from each diagnostic instrument were Z-transformed, cohorts were combined, and correlation of clinical measures with phenotype was tested by linear regression controlling for cohort, sex and principal components
Column descriptions for summary table
column	description
cohort	REACH, Simons Simplex Collection (SSC), or SPARK
group	case, control, or parents
RBS	Reptetive Behavior Scale
SRS	Social Responsiveness Scale
SCQ	Social Communication Questionnaire
VABS	Vineland Adaptive Behavior Scale
DCDQ	Developmental Coordination Disorder Questionnaire
BAPQ	Broad Autism Phenotype Questionnaire
Parental Age	Age at birth of the proband (index case of the trio family)
Parental EA	Educational attainment of the mother or gather from the background history "bghx" questionnaires from the SSC and SPARK
Column descriptions for Results Fig5
column	description
family.member	parents or offspring
case.status	cases, TD siblings (controls), or parents
phenotype	The diagnostic instrument or trait, see summary table. (the y variable in the regression model)
variant.type	dnLoF, dnMis, inhLoF, Psasd, PSsz, Psea (the x variable in the regression model)
r2	the incremental r-squared value of the regression model lm(Y~X+sex+cohort+PCs) with null model lm(Y~sex+cohort+PCs) subtracted
effect.size.estimate	standard deviation of Y that is explained by genetic factors. This is the effect size that is reported in Figure 5.
est.stderr	stadard error of the effect size
pearson.cc	pearson correlation of X and Y
p.value	regression P-value
gene*sex.pval	P-value for gene-by-sex interaction in the model lm(Y~X*sex+cohort+PCs)

### Sheet: SummaryTable
Table S7. Number of subjects included in the data analysis for Figure 5. Analysis included only subjects of european ancestry based on principal component analysis
cohort	group	RBS	SRS	SCQ	VABS	DCDQ	BAPQ	Parental Age	Parental EA
REACH	cases	0	0	0	0	0	0	0	0
	controls	0	0	0	0	0	0	0	0
	mothers	0	0	0	0	0	0	179	0
	fathers	0	0	0	0	0	0	179	0
SSC	cases	1731	890	1291	1732	1490	0	0	0
	controls	0	751	0	1393	0	0	0	0
	mothers	0	893	0	0	0	1745	1685	1725
	fathers	0	895	0	0	0	1742	1685	1716
SPARK	cases	3601	0	4292	0	2646	0	0	0
	controls	0	0	1564	0	0	0	0	0
	mothers	0	0	0	0	0	0	3885	3626
	fathers	0	0	0	0	0	0	3872	3593
	total	5332	3429	7147	3125	4136	3487	11485	10660

### Sheet: Results Fig5
family.member	case.status	phenotype	variant.type	r2	effect. size.estimate	est.stderr	pearson.cc	p.value	gene*sex.pval
offspring	case	DCDQ	dnlof	0.011	-0.42	0.065	-0.112126	1.5e-10	0.074
offspring	case	DCDQ	dnmis	0.0053	-0.35	0.074	-0.0806268	3.4e-06	0.64
offspring	case	DCDQ	inhLoF	0.001	-0.043	0.021	-0.0338542	0.039	0.91
offspring	case	DCDQ	ps.asd	0.00015	-0.014	0.018	-0.0116708	0.44	0.3
offspring	case	DCDQ	ps.ea	0.00014	0.013	0.017	0.0100893	0.44	0.2
offspring	case	DCDQ	ps.sz	0.00035	-0.039	0.032	-0.018228	0.23	0.65
offspring	case	RBS	dnlof	0.0052	0.028	0.064	0.00702655	0.67	0.78
offspring	case	RBS	dnmis	0.0052	-0.032	0.071	-0.0151455	0.65	0.6
offspring	case	RBS	inhLoF	3.3e-05	0.0077	0.02	0.00463317	0.7	0.37
offspring	case	RBS	ps.asd	3.8e-05	0.0073	0.018	-0.000276962	0.68	0.91
offspring	case	RBS	ps.ea	0.01	-0.11	0.016	-0.102289	7e-12	0.58
offspring	case	RBS	ps.sz	3.3e-05	-0.012	0.031	-0.00938887	0.7	0.56
offspring	case	SCQ	dnlof	0.00015	0.099	0.045	0.0201561	0.029	0.12
offspring	control	SCQ	dnlof	0.0016	-0.04	0.077	-0.00928291	0.6	0.49
offspring	case	SCQ	dnmis	-0.00088	-0.0099	0.05	-0.00823076	0.84	0.58
offspring	control	SCQ	dnmis	0.002	0.052	0.055	0.0259179	0.35	0.69
offspring	case	SCQ	inhLoF	1.9e-05	0.0044	0.013	-0.0203903	0.74	0.099
offspring	control	SCQ	inhLoF	0.0011	0.02	0.015	0.0370972	0.18	0.31
offspring	case	SCQ	ps.asd	0.0014	0.033	0.012	0.0178084	0.0045	0.93
offspring	control	SCQ	ps.asd	5.8e-05	0.0037	0.012	-0.00239192	0.76	0.13
offspring	case	SCQ	ps.ea	0.0014	-0.031	0.01	-0.0578585	0.0034	0.82
offspring	control	SCQ	ps.ea	0.0035	-0.027	0.011	-0.0556053	0.017	0.33
offspring	case	SCQ	ps.sz	5.3e-05	0.011	0.02	-0.0345015	0.58	0.66
offspring	control	SCQ	ps.sz	0.0001	-0.0088	0.022	-0.00814779	0.68	0.021
offspring	case	SRS	dnlof	5.2e-05	-0.017	0.08	-0.0141382	0.83	0.61
offspring	control	SRS	dnlof	0.0066	0.24	0.11	0.0946897	0.023	0.36
offspring	case	SRS	dnmis	0.00016	0.043	0.11	0.0068235	0.7	0.68
offspring	control	SRS	dnmis	6.9e-05	-0.023	0.098	0.00126897	0.82	0.5
offspring	case	SRS	inhLoF	0.0048	0.06	0.029	0.0722643	0.038	0.44
offspring	control	SRS	inhLoF	0.00021	-0.0091	0.023	-0.0242686	0.69	0.092
offspring	case	SRS	ps.asd	0.0035	0.051	0.029	0.0540417	0.076	0.22
offspring	control	SRS	ps.asd	0.0016	0.024	0.021	0.0397041	0.26	0.28
offspring	case	SRS	ps.ea	0.00091	0.024	0.026	0.0394117	0.37	0.39
offspring	control	SRS	ps.ea	5.4e-05	0.0041	0.02	0.0118939	0.84	0.5
offspring	case	SRS	ps.sz	0.00017	-0.019	0.048	-0.00462636	0.7	0.65
offspring	control	SRS	ps.sz	0.00037	0.02	0.037	0.0130468	0.59	0.63
offspring	case	VABS	dnlof	0.0051	-0.16	0.05	-0.0742484	0.0019	0.39
offspring	control	VABS	dnlof	0.00031	0.064	0.096	0.0186065	0.51	0.99
offspring	case	VABS	dnmis	0.00019	-0.037	0.062	-0.00928713	0.55	0.082
offspring	control	VABS	dnmis	0.00052	0.075	0.086	0.0236238	0.39	0.95
offspring	case	VABS	inhLoF	0.00046	0.017	0.018	0.0204804	0.35	0.79
offspring	control	VABS	inhLoF	0.00072	-0.021	0.02	-0.0262969	0.31	0.2
offspring	case	VABS	ps.asd	0.00089	-0.022	0.017	-0.0361395	0.19	0.55
offspring	control	VABS	ps.asd	0.0023	-0.034	0.019	-0.0671394	0.067	0.38
offspring	case	VABS	ps.ea	0.004	0.043	0.016	0.0653587	0.0057	0.73
offspring	control	VABS	ps.ea	0.0016	0.027	0.018	0.0115348	0.13	0.81
offspring	case	VABS	ps.sz	0.0018	-0.055	0.03	-0.0393271	0.063	0.99
offspring	control	VABS	ps.sz	0.0043	-0.083	0.033	-0.101988	0.013	0.0028
parents	parents	BAPQ	dnlof	0.0022	-0.16	0.056	-0.0435009	0.0059	0.43
parents	parents	BAPQ	dnmis	0.00012	-0.041	0.064	-0.00905733	0.52	0.9
parents	parents	BAPQ	inhLoF	4.6e-05	0.0084	0.021	0.00364489	0.69	0.44
parents	parents	BAPQ	ps.asd	0.00037	0.023	0.02	-0.00514183	0.25	0.43
parents	parents	BAPQ	ps.ea	0.0017	-0.046	0.018	-0.0575636	0.013	0.62
parents	parents	BAPQ	ps.sz	0.00023	0.032	0.035	-0.0227294	0.37	0.26
parents	parents	Parental Age	dnlof	3.2e-05	0.023	0.037	0.00935568	0.53	0.78
parents	parents	Parental Age	dnmis	0.00035	0.079	0.041	0.025949	0.052	0.47
parents	parents	Parental Age	inhLoF	0.00053	-0.03	0.013	-0.0202274	0.018	0.0048
parents	parents	Parental Age	ps.asd	2.4e-05	-0.0058	0.012	0.0149544	0.62	0.58
parents	parents	Parental Age	ps.ea	0.016	0.14	0.01	0.141916	1.4e-38	0.018
parents	parents	Parental Age	ps.sz	0.0011	0.072	0.021	0.0675382	0.00057	0.51
parents	parents	Parental EA	dnlof	0.0009	0.11	0.039	0.0367941	0.0055	0.72
parents	parents	Parental EA	dnmis	0.0002	0.063	0.044	0.0224905	0.15	0.96
parents	parents	Parental EA	inhLoF	0.00048	-0.026	0.013	0.0304517	0.048	0.38
parents	parents	Parental EA	ps.asd	0.00015	-0.013	0.012	0.00823012	0.27	0.28
parents	parents	Parental EA	ps.ea	0.074	0.27	0.011	0.292139	8.4e-139	0.2
parents	parents	Parental EA	ps.sz	6.2e-06	-0.005	0.022	0.0372284	0.82	0.62
parents	parents	SRS	dnlof	0.00014	-0.038	0.076	-0.00884553	0.62	0.53
parents	parents	SRS	dnmis	0.0018	-0.19	0.11	-0.0407563	0.076	0.79
parents	parents	SRS	inhLoF	0.00089	0.036	0.028	0.0285477	0.21	0.49
parents	parents	SRS	ps.asd	0.00047	0.026	0.028	0.0141333	0.36	0.55
parents	parents	SRS	ps.ea	0.00043	-0.023	0.026	-0.0350684	0.38	0.46
parents	parents	SRS	ps.sz	0.00067	0.053	0.049	0.020644	0.27	0.54
